# University patenting and licensing practices in the United Kingdom during the COVID-19 pandemic

**DOI:** 10.1101/2021.09.20.21263777

**Authors:** Sarai Keestra, Florence Rodgers, Rhiannon Osborne, Sabrina Wimmer

## Abstract

Universities play a vital role in biomedical innovation during the COVID-19 pandemic, and decisions made during technology transfer may affect affordability, accessibility, and availability of health technologies downstream. We investigated the measures the top 35 UK universities receiving most Medical Research Council funding have taken in technology transfer to ensure global equitable access to health technologies. We sent Freedom Of Information (FOI) requests and analysed universities’ websites, to (i.) assess institutional strategies on the patenting and licensing of COVID-19-related health technologies, (ii.) identify all COVID-19-related health technologies licensed or patented, and (iii.) record whether universities engaged with the Open-COVID pledge, COVID-19 Technology Access Pool (C-TAP), or Association of University Technology Managers (AUTM) COVID-19 licensing guidelines. Except for the Universities of Oxford and Edinburgh, UK universities have not updated their institutional strategies during the pandemic. Nine universities licensed 22 COVID-19 health technologies. Imperial College London disclosed 10 patents relevant to COVID-19. No UK universities participate in the Open-COVID Pledge or C-TAP, but discussions are ongoing. The University of Bristol signed up to the AUTM guidelines. Despite several important COVID-19 health technologies being developed by UK universities, our findings suggest minimal engagement with measures that may promote equitable access downstream. We suggest that universities review their technology transfer policies and implement global equitable access strategies for COVID-19 health technologies. We furthermore propose that public and charitable funders can play a larger role in encouraging universities to adopt such practices, by making access and transparency clauses a mandatory condition for receiving public funds for research.
