## Supplementary material for "University patenting and licensing practices in the United Kingdom during the COVID-19 pandemic": whatdotheyknow.org (S1 & S2).

### Sheet: Responses COVID 19 FOI
University name	Link FOI	FOI responded in time + 7 days? Y/N	Q1. Can you release your internal strategy regarding licensing and patenting of COVID-19 related health technologies?	Q2. Does the institution have a formal policy on licensing and patenting of COVID-19 related technologies? If yes, please provide a link or PDF to the relevant policy document.	Q3. Has the university considered updating their strategy regarding the licensing and patenting of health technologies since the start of the pandemic?	Q4. Please provide an Excel spreadsheet with headings as displayed below with all the COVID-19 related health technologies LICENSED by the university AND specify which countries they were licensed in AND specify whether they are exclusive or non-exclusive licenses.	Q5. Please provide a list of patents granted to your organization for any COVID-19 related health technologies listed by patent family, indicating countries/regions in which the patent has been granted.	Q6. Does the institution have any plans on signing up to the Open-COVID pledge (https://opencovidpledge.org/) or any similar initiative that seeks to minimise intellectual property rights barriers during the COVID-19 pandemic? If yes, please specify.	Q7. Is the institution considering the licensing of COVID-19 related health technologies to the Covid Technology Access Pool (C-TAP) or the Medicines Patent Pool (MPP) during the pandemic? If yes, please specify.	0
Birkbeck, University of London	https://www.whatdotheyknow.com/request/uaem_licensing_and_patenting_pra_37	Yes	Data not held.	no	no	N/A	None	The Open-COVID pledge will be discussed at the next meeting of the Open Research Working Group, in the Spring term.	N/A	0
Cardiff University	https://www.whatdotheyknow.com/request/uaem_licensing_and_patenting_pra_17#outgoing-1076808	Yes	We do not have a specific strategy relating to the licensing and patenting of COVID-19 related health technologies.	We do not have a specific policy relating to the licensing and patenting of COVID-19 related health technologies.	The University’s IP policy is due to be reviewed in 2021 to include guidelines for Responsible Innovation. The strategy regarding the licensing and patenting of health technologies since the start of the pandemic has not been considered but will be included in the review in 2021.	The University has not licenced any COVID-19 related health technologies.	The University does not have any granted patents for any COVID-19 related health technologies.	The University is aware of the Open-Covid pledge. We do not have any plans to sign up to it currently but will keep the position under review. In considering the translation and exploitation of its research findings the University invariably seeks to maximise any benefits which arise in terms of public health and improved clinical practice and intervention.	The University does not have any COVID-19 related health technologies for licensing currently. However, the University is undertaking a variety of COVID-19 related research projects in order to support the pandemic with key research groups re-tasking their research capabilities to address this issue. We have also run specific internal COVID-19 related funding calls in order to support the ongoing…	0
Durham University	https://www.whatdotheyknow.com/request/uaem_licensing_and_patenting_pra_10#outgoing-1076799	Yes	Information not held	Information not held	Information not held	Information not held	Information not held	Information not held	Information not held	0
Imperial College London	https://www.whatdotheyknow.com/request/uaem_licensing_and_patenting_pra_20#outgoing-1076811	Yes	Strategies for licencing and patenting of COVID-19 related health technologies are specific to each technology.	Licensing and patenting of COVID-19 related technologies is in line with College’s usual business practices.	Updates to licensing and patenting strategies at College regularly occur as part of continuous improvement initiatives.	https://www.whatdotheyknow.com/request/702403/response/1681509/attach/html/3/Copy%20of%20Codi%2019%20Health%20FOI%20Request%20Oct19%2020.xlsx.html	https://www.whatdotheyknow.com/request/702403/response/1681509/attach/html/3/Copy%20of%20Codi%2019%20Health%20FOI%20Request%20Oct19%2020.xlsx.html	This is a question and not a request for recorded information held by the College. As the [2]Information Commissioner’s guidance states, while a request may be phrased in the form of a question, “the authority does not have to answer your question if this would mean creating new information or giving an opinion or judgment that is not already recorded”.	This is a question and not a request for recorded information held by the College. As the [2]Information Commissioner’s guidance states, while a request may be phrased in the form of a question, “the authority does not have to answer your question if this would mean creating new information or giving an opinion or judgment that is not already recorded”.	0
King's College London	https://www.whatdotheyknow.com/request/706979/response/1693956/attach/html/2/960.20%20response%20letter.pdf.html	Yes	Information not held.	There is no specific formal policy on licensing and patenting of COVID-19 related technologies. The overarching policy (the Intellectual Property, Commercial Exploitation and Financial Benefit, Code of Practice) can be found here: https://www.kcl.ac.uk/governancezone/research/intellectual-property-commercial- exploitation-and-financial-benefit	No	As yet, KCL have not licensed any Covid related technologies.	zero	Review is ongoing.	No.	0
Liverpool School of Tropical Medicine	https://www.whatdotheyknow.com/request/701601/response/1687159/attach/html/3/LSTM%20FOI%2020%20016%20Response.pdf.html	No	We do not have an internal strategy.	No	No	Not applicable.	Not applicable.	No.	No.	0
London School of Hygiene and Tropical Medicine	https://www.whatdotheyknow.com/request/uaem_licensing_and_patenting_pra_15#outgoing-1076806	Yes	LSHTM, by the nature of the bulk of its research activity, has not to date, developed any COVID-19 related technologies which would be suitable for licensing and patenting. However, LSHTM community actively contributes to the UK Government’s Scientific Advisory Group for Emergencies and LSHTM is making all of its COVID-19 research outputs, including the COVID-19 Vaccine Development Tracker, Outbr…	LSHTM, by the nature of the bulk of its research activity, has not to date, developed any COVID-19 related technologies which would be suitable for licensing and patenting. However, LSHTM community actively contributes to the UK Government’s Scientific Advisory Group for Emergencies and LSHTM is making all of its COVID-19 research outputs, including the COVID-19 Vaccine Development Tracker, Outbr…	LSHTM, by the nature of the bulk of its research activity, has not to date, developed any COVID-19 related technologies which would be suitable for licensing and patenting. However, LSHTM community actively contributes to the UK Government’s Scientific Advisory Group for Emergencies and LSHTM is making all of its COVID-19 research outputs, including the COVID-19 Vaccine Development Tracker, Outbr…	As LSHTM has not, to date, developed any COVID-19 related technologies which would be suitable for licensing or patenting, these questions are not applicable.	As LSHTM has not, to date, developed any COVID-19 related technologies which would be suitable for licensing or patenting, these questions are not applicable.	As LSHTM has not, to date, developed any COVID-19 related technologies which would be suitable for licensing or patenting, these questions are not applicable.	As LSHTM has not, to date, developed any COVID-19 related technologies which would be suitable for licensing or patenting, these questions are not applicable.	0
Newcastle University	https://www.whatdotheyknow.com/request/uaem_licensing_and_patenting_pra_29	No	As a university we strive to develop and make available all technologies for the betterment of society as a whole. As such our response to the recent pandemic can be found here: https://www.ncl.ac.uk/who-we-are/coronav...	As a university we strive to develop and make available all technologies for the betterment of society as a whole. As such our response to the recent pandemic can be found here: https://www.ncl.ac.uk/who-we-are/coronav...	As a university we strive to develop and make available all technologies for the betterment of society as a whole. As such our response to the recent pandemic can be found here: https://www.ncl.ac.uk/who-we-are/coronav...	For the other questions we are unable to fulfil these as we do not store any categorisations such as "Health Technologies" or "Covid-19" against our IP. Covid-19 may be mentioned in some project titles but this would not form any absolute definition of our Covid-19 related work. In addition to this we are currently validating our IP data for 2019/2020 (1st August 2019 to 31st July 2020) for submi…	For the other questions we are unable to fulfil these as we do not store any categorisations such as "Health Technologies" or "Covid-19" against our IP. Covid-19 may be mentioned in some project titles but this would not form any absolute definition of our Covid-19 related work. In addition to this we are currently validating our IP data for 2019/2020 (1st August 2019 to 31st July 2020) for submi…	No response	No response	0
Queen Mary University of London	https://www.whatdotheyknow.com/request/uaem_licensing_and_patenting_pra_19#incoming-1667871	Yes	There is no internal strategy regarding the specific licensing and patenting of COVID-19 related health technologies.	There is no formal policy on the specific licensing and patenting of COVID-19 related technologies.	The university has not considered updating its strategy regarding the licensing and patenting of health technologies for COVID-19.	There are no COVID-19 related health technologies licensed by the university.	No patents have been granted for COVID-19 specific health technologies.	No decision has been made on whether the university signs the Open-COVID pledge or any similar initiative.	No decision has been made on whether COVID-19 related health technologies should be licenced to the Covid Technology Access Pool (C-TAP) or the Medicines Patent Pool (MPP).	0
Queen's University Belfast	https://www.whatdotheyknow.com/request/701585/response/1673262/attach/html/3/FOI%2020%20364Response20201111.pdf.html	Yes	The University does not have an internal strategy specifically for licensing and patenting COVID-19 related health technologies, therefore this information is not held.	The University does not have an internal strategy specifically for licensing and patenting COVID-19 related health technologies, therefore this information is not held.	No, the University has not considered updating their strategy regarding the licensing and patenting of health technologies since the start of the pandemic.	This information is not held.	This information is not held.	This information is not held.	The University considers all routes to achieve maximum impact for its research.	0
St George's University of London	https://www.whatdotheyknow.com/request/702200/response/1671292/attach/html/2/FOI2020%2021%20091%20RESPONSE%20TEMPLATE%20During%20Covid19.docx.html	Yes	No - we do not have an internal strategy at present	No	No	None to provide	None to provide	Not at present	Not at present	0
Swansea University	https://www.whatdotheyknow.com/request/702204/response/1678135/attach/html/4/FOI%20Response%20082%2020%2021.pdf.html	Yes	The University can confirm that it does not have an internal strategy regarding licensing and patenting of COVID-19 related health technologies.	The University does not have a formal policy on licensing and patenting of COVID-19 related technologies.	The University can confirm that it has not considered updating their strategy regarding the licensing and patenting of health technologies since the start of the pandemic.	The University is unable to provide an excel spreadsheet with the headings suggested and it has no COVID-19 related heath technologies licensed by the University.	The University can confirm that there are no patents granted to the organisation for any COVID-19 related health technologies.	The University can confirm that it is intending on signing up to the Open-COVID pledge, and is currently discussing the particular format.	The University can confirm that it is not considering the licensing of COVID-19 related health technologies to the Covid Technology Access Pool or the Medicines Patent Pool.	0
The University of Manchester	https://www.whatdotheyknow.com/request/uaem_licensing_and_patenting_pra_25	Yes	No	No	N/a.	N/a.	N/a.	N/a.	University of Manchester Innovation Factory is not aware of these initiatives.	0
University College London	https://www.whatdotheyknow.com/request/uaem_licensing_and_patenting_pra_11#outgoing-1076800	No	UCL has no formal internal strategy specifically for licensing and patenting COVID-19 related health technologies.	UCL has no formal policy specifically for COVID-19 related health technologies.	No, but please see UCL’s arrangements for open science publication at: [1]https://www.ucl.ac.uk/news/2020/aug/opin... and [2]https://covid19research.uclb.com/product.... o All COVID-19 related health technologies produced by UCL to date are currently freely available under this open access commitment.	Please see attached spreadsheet. Please note: where you see multiple rows with the same content, this represents the licensing of identical technologies with identical descriptions	There are no patents granted to UCL Business Ltd for any COVID-19 related health technologies.	o No, but please see UCL’s arrangements for open science publication at: [3]https://www.ucl.ac.uk/news/2020/aug/opin..., and license arrangements for the Ventura breathing aid at: [4]https://covid19research.uclb.com/product...	No	0
University of Aberdeen	https://www.whatdotheyknow.com/request/uaem_licensing_and_patenting_pra_33	Yes	No, we do not have any strategy documentation.	No, we do not have a formal policy.	No, our licensing practices already consider humanitarian use.	ATMO-Vent (Atmospheric Mixture Optimisation Ventilator) Rwanda Non-exclusive	No patents have been granted.	There are no plans at present.	There are no plans at present.	0
University of Bath	https://www.whatdotheyknow.com/request/709858/response/1687905/attach/4/University%20of%20Bath%20Freedom%20of%20Information%20response%202020%20309.pdf?cookie_passthrough=1	Yes	This information is not held	No	No	The University has not licensed any COVID-19 related health technologies.	No patents have been granted to the University at the time of response.	No, given the nature of our academic mix at the University here at Bath and the type of COVID-19 research that is being undertaken. See https://www.bath.ac.uk/topics/covid-19-news/	No. See question 6 above.	0
University of Birmingham	https://www.whatdotheyknow.com/request/702406/response/1689654/attach/html/3/2020.12.10%20Ltr%20response.pdf.html	No	There is no over-arching strategy – it is done on a case-by-case basis.	There is no formal policy.	The University has not considered updating its strategy.	There is only one such licence: Health Technology licensed: anti-IgG/IgA/IgM SARS COV2 Spike Protein assay Territory: worldwide Type of licence: exclusive	None	The University does not have any plans as described above.	The University is not currently considering it but would consider it on a case-by-case basis according to the technology developed.	0
University of Bristol	https://www.whatdotheyknow.com/request/uaem_licensing_and_patenting_pra_16#outgoing-1076807	Yes	See [1]https://www.bristol.ac.uk/business/resea... there is a section called COVID-19 response. This information is therefore exempt from disclosure under section 21 as it is accessible by other means. Patenting strategy: we have no specific separate strategy; we file patents on a case-by-case basis where we determine that a patent is needed in order to enable impact to occur.	There is no formal policy.	Licensing: We did do so as outlined in Q1 when we signed onto the AUTM guidelines. Patenting: No, we always carefully consider the need for a patent and whether one is required to enable impact.	- Health Technology Licensed - Potential Sars-Cov2 target, screening assay and therapeutic strategy - Country of Licensing - Worldwide - Type of License (Exclusive or Non-Exclusive) - Exclusive (IP was jointly owned by licensee)	This question is not applicable. No patents have been granted to our organization for COVID-19 related health technologies.	We believe the AUTM guidelines are a similar initiative and we have signed up to those.	We do not currently have any COVID-19 related health technologies that can be licensed but we will consider this if we get any suitable technologies	0
University of Cambridge SEE NOTES	https://www.whatdotheyknow.com/request/uaem_licensing_and_patenting_pra_64#incoming-1706176	No	Cambridge Enterprise does not have a strategy specific to licensing and patenting of COVID-19 related health technologies. In line with our general approach each case is dealt with on its own merits but in a few cases, we have favoured publication of some concepts rather than taking a patent position.	No – see Q1	Cambridge Enterprise Ltd. is a separate legal entity from the University and your request should be directed to the University. Cambridge Enterprise has considered a variety of initiatives such as the Open-COVID Pledge, early on in the C-19 pandemic. We concluded that while appropriate for some technologies it was inappropriate for others, so we had decided to apply our standard case by case appr…	As with Q3 we cannot comment on technologies licensed by the University to whom you should direct your request. We can only comment on those licensed by Cambridge Enterprise which are listed below and are not covered by sII.43 (Commercial Interest) exemption of the FOIA . Health Technology Country of Territory of Exclusive or Licensee Licence Non-Exclusive Biological Vaccine UK Worldwide Exclusive	None	See Q3	Cambridge Enterprise has considered the WHO C-TAP/MPP initiative and had discussions with WHO. As with the Open-COVID pledge we do not consider it appropriate to all technologies. We also do not generally seek patent protection in territories outside the major OECD High Income Countries. Organisations in territories where technologies are not protected by IP right registration are free to exploit…	0
University of Dundee	https://www.whatdotheyknow.com/request/uaem_licensing_and_patenting_pra_28#incoming-1694570	No	We have not altered our licensing or patent polices or signed any pledges in respect of Covid-19.	We have not altered our licensing or patent polices or signed any pledges in respect of Covid-19.	We have not altered our licensing or patent polices or signed any pledges in respect of Covid-19.	the University of Dundee has not licensed or patented any Covid-19 technologies and have no immediate plans to do so either.	the University of Dundee has not licensed or patented any Covid-19 technologies and have no immediate plans to do so either.	We have not altered our licensing or patent polices or signed any pledges in respect of Covid-19.	We have not altered our licensing or patent polices or signed any pledges in respect of Covid-19.	0
University of Edinburgh	https://www.whatdotheyknow.com/request/uaem_licensing_and_patenting_pra_69	No	The University does not have a strategy specifically relating to licencing and patenting of Covid-19-related health technologies, but our overall strategies and policies should be interpreted in terms of the University's response to the Covid-19 pandemic as mentioned above. At the outset of the pandemic, we adapted our internal strategy to permit immediate access to University of Edinburgh resear…	The University does not have specific formal policy on licensing and patenting of such technologies. Its operated policy is as described in the answer to question 1 regarding internal strategy.	Please refer to answer to question 1.	The University has not licensed any Covid-19-related health technologies.	The University has had no patents granted for technologies clearly related to or targeted towards Covid-19.	We believe that the values of the University, and the specific measures we have described above, allow us to adapt in full to current circumstances, although we will continue to give due consideration to any University technology transfer led initiatives which are deemed appropriate.	We have not identified relevant IP assets that would warrant engaging with Covid Technology Access Pool (C-TAP) or the Medicines Patent Pool (MPP) in relation to Covid-19.	0
University of Exeter	https://www.whatdotheyknow.com/request/uaem_licensing_and_patenting_pra_35	Yes	The University does not have a specific strategy for licensing and patenting COVID-19 related health technologies this is covered by our general approach to healthcare technologies and our essential medicines ethical licensing pledge https://www.exeter.ac.uk/business/about/approach/	Please refer to question ones response, also the University’s IP policy. The requested data is exempt from disclosure in accordance with Section 21 of the Freedom of Information Act 2000. Section 21 exempts information, which is already reasonably accessible through other means. This information is reasonably accessible on our webpages; therefore, we have provided the appropriate links below.: ht…	The University of Exeter has not formally considered updating the commercialisation strategy, given the existing essential medicines ethical licensing pledge – see: https://www.exeter.ac.uk/business/about/approach/	The University of Exeter has not specifically licenced any COVID-19 related health technologies	The University has not granted patents specifically on COVID-19 related health technologies, but do hold granted patents on a range of diagnostic methods and therapeutics that may or may not be beneficial in the diagnosis or treatment/prevention of COVID-19	Please refer to question three.	Please refer to question four and five.	0
University of Glasgow	https://www.whatdotheyknow.com/request/701594/response/1677337/attach/html/2/20201118%20Response%20to%20applicant%20F1207954.pdf.html	Yes	The University of Glasgow does not currently have a specific internal strategy for patenting and licensing COVID-19 related health technologies. Therefore, the University of Glasgow does not hold the information that you have requested and is not aware of any other public authority that could respond to your request. Section 17 of FOISA states that where public authorities receive requests for in…	The University of Glasgow has no such policy.	The University of Glasgow has not considered updating its strategy since the start of the pandemic.	No COVID-19 related health technologies have been licensed by the University. Therefore, the University of Glasgow does not hold the information that you have requested and is not aware of any other public authority that could respond to your request. Section 17 of FOISA states that where public authorities receive requests for information that they do not hold, they must issue a notice advising …	No patents have been granted to the University of Glasgow for any COVID-19 related health technologies. Therefore, the University of Glasgow does not hold the information that you have requested and is not aware of any other public authority that could respond to your request. Section 17 of FOISA states that where public authorities receive requests for information that they do not hold, they mus…	The University does not currently have any plans on signing up to the Open-COVID pledge or any similar initiative.	The University is not currently considering the licensing of COVID-19 related health technologies to the Covid Technology Access Pool (C-TAP) or the medicines Patent Pool (MPP) during the pandemic.	0
University of Leeds	https://www.whatdotheyknow.com/request/uaem_licensing_and_patenting_pra_12#outgoing-1076801	Yes	We do not have a specific written strategy relating to the licensing or patenting of Covid-19 related health technologies. Technologies licensed to date have been made available through our Licensing Portal.	We do not have a specific written strategy relating to the licensing or patenting of Covid-19 related health technologies.	No	The University of Leeds holds this information. However, as the information we hold is publicly available, it is exempt from disclosure under section 21 of the FOI Act. Technologies licensed to date can be found at https://licensing.leeds.ac.uk/products/COVID19-Resources These are all non-exclusively licensed, at no charge.	There are no recent Covid-19 related/relevant patents that we have filed that have been granted. Although we have granted patents that could potentially have relevance to COVID-19, these were licensed pre-COVID-19 to commercial entities who now control the use of these patents.	No.	No.	0
The University of Leicester has no Covid-19 related licenses..	https://www.whatdotheyknow.com/request/uaem_licensing_and_patenting_pra_14#outgoing-1076803	Yes	We do not have an internal strategy specifically for licensing and patenting of COVID-19 related health technologies.	No, we do not have a formal policy.	No, our licensing practices already consider humanitarian use.	The University of Leicester has no Covid-19 related licenses..	None.	Not at present.	Not at present.	0
University of Liverpool	https://www.whatdotheyknow.com/request/uaem_licensing_and_patenting_pra_30	Yes	The University follows a standard internal evaluation and approval procedure when considering new technologies. This includes any technology relating to COVID-19. We consider the market application for a technology, stage of development and supporting data available, and the potential impact it can have on society.	No	Decisions are made on a case by case basis and new technologies are evaluated on their own merits. We recognise that any technology for COVID 19 could potentially have a huge societal benefit and this would be considered when considering the route and speed to get to market for a new technology.	The University of Liverpool has not licensed any technologies relating to COVID-19.	No patents have been published.	The University will review this on a case by case basis as we often have to consider the IP rights of multiple parties (funders, third parties) in each individual project but to date we have not yet signed up to the pledge.	The University will review this on a case by case basis.	0
University of Nottingham	https://www.whatdotheyknow.com/request/uaem_licensing_and_patenting_pra_26	Yes	We do not currently have a specific strategy on licensing and patenting COVID-19 related health technologies.	We do not currently have a specific policy on licensing and patenting COVID-19 related health technologies.	Not at this time.	Nil return.	Nil return.	We have not considered signing up to the Open-COVID pledge or otherwise.	We have not considered the above at this juncture.	0
University of Reading	https://www.whatdotheyknow.com/request/uaem_licensing_and_patenting_pra_32	Yes	No information held. The University does not hold an “internal strategy regarding licensing and patenting of COVID-19 related health technologies”.	No	No information held. Under FOIA we are not required to provide opinions or comments or answer speculative questions where the information requested is not clearly described and/or is neither held nor already recorded.	No information held. There has not been any ‘COVID-19 related health technologies LICENSED by the university’.	No information held. There has not been any ‘patents granted to [the university] for any COVID-19 related health technologies’.	No information held. Under FOIA we are not required to provide opinions or comments or answer speculative questions where the information requested is not clearly described and/or is neither held nor already recorded.	No information held. Under FOIA we are not required to provide opinions or comments or answer speculative questions where the information requested is not clearly described and/or is neither held nor already recorded.	0
University of Oxford	https://www.whatdotheyknow.com/request/uaem_licensing_and_patenting_pra_20#outgoing-1076811	YES	The University’s policy on intellectual property, which is applicable to COVID/SARS-CoV-2 research, is written into the University’s statutes. The applicable part of those statutes is ‘Part B’ of ‘Statute XVI: Property, Contracts, and Trusts’. This can be read here: https://governance.admin.ox.ac.uk/legislation/statute-xvi-propertycontracts-and-trusts#collapse1383596 The University’s regulations …	The University’s policy on intellectual property, which is applicable to COVID/SARS-CoV-2 research, is written into the University’s statutes. The applicable part of those statutes is ‘Part B’ of ‘Statute XVI: Property, Contracts, and Trusts’. This can be read here: https://governance.admin.ox.ac.uk/legislation/statute-xvi-propertycontracts-and-trusts#collapse1383596 The University’s regulations …	The University’s policy on intellectual property, which is applicable to COVID/SARS-CoV-2 research, is written into the University’s statutes. The applicable part of those statutes is ‘Part B’ of ‘Statute XVI: Property, Contracts, and Trusts’. This can be read here: https://governance.admin.ox.ac.uk/legislation/statute-xvi-propertycontracts-and-trusts#collapse1383596 The University’s regulations …	Novel coronavirus vaccine • Coronavirus testing primer design • Rapid test method for coronavirus • Ventilator electronics design • Mechanical ventilator • Ventilator software control system • ChAdOx2 - simian adenovirus vector • ChAdOx1 A new adenoviral vector • Adenovirus long promoter • Rapid test method for Coronavirus • Coronavirus testing primer design We will not disclose the countries in …	The information requested is not held, as no such patents have been granted.			0
University of Sheffield	https://www.whatdotheyknow.com/request/uaem_licensing_and_patenting_pra_31#followup	No	Sheffield doesn't have a policy on this matter.	Sheffield doesn't have a policy on this matter.	No	No	No			0
University of Southampton	https://www.southampton.ac.uk/~assets/doc/legal-services/FOI%20requests%20released%20documents/RITM0338393.pdf	No	The University doesn't have a specific strategy regarding the licensing and patenting COVID-19 related health technologies. The University's prime aim for protecting and commercialising any IP is for maximising adoption of new technologies to solve societal challenges in line with the Univrsity Strategy "change the world for the better". Many of the University outputs from research which will inc…	No - per above	The University considers on a case by case basis the best route to enable the technology to get to the market and make a positive impact. On this basis a specific strategy to COVID-19 is not deemed necessary	PERSO / Global / CCBY (open, non-exclusive & permissive) - https://www.southampton.ac.uk/publicpolicy/support-for-policymakers/policy-projects/perso.page Interferon Beta technology exclusively licenced to spinout Synairgen in 2004 was not designed as a COVID treatment but has since been tested with some promising results. [SEE ORIGINAL FOI FOR LINK WHICH IS NOT EMBEDDED HERE] eLearning for Health…	None other than interferon beta as licensed to Synairgen and referenced above	The University's main approach is to assess based on best route to adoption and to make a positive impact. The University may come up with solutions to COVID-19 and we will assess the most suitable route to ensure intellectual property rights are an nabler not a barrier to providing solutions to COVID-19. It is worth noting that the University as a charitable organisation with core remit for educ…	We do not have any technologies to consider for this at the current time	0
University of Surrey	https://www.whatdotheyknow.com/request/uaem_licensing_and_patenting_pra_39	Yes	The strategy does not exist in a form which is suitable for release. We have made a strategic decision to support Covid relating research and innovation projects by channelling our internal innovation funds to academics via internal allocation processes, and also facilitating the re-pointing of existing research council funded projects to support Covid related research (if the Research Council te…	No - we have no formal policy. In the main because we have very few mature Covid related technologies which are suitable for patenting or licensing at this stage. Most of our Covid related technologies are in development.	Yes, we have considered it and we have observed how other universities have responded and adjusted their IP policies, or created new Covid specific IP sub-policies. At current we are address Covid related licensing opportunities on a case by case basis.	N/A	N/A	No, however we will investigate them further.	No, however we will investigate them further.	0
University of Sussex	https://www.whatdotheyknow.com/request/701570/response/1673993/attach/html/4/FOI%2020%200250%20Response.pdf.html	Yes	We have not adopted a specific internal strategy in relation to licensing and patenting of COVID-19 related health technologies, however the University of Sussex remains open and flexible to the approach it would take in licensing and patenting such technologies, with the aim of ensuring maximum impact and patient benefit.	. The University of Sussex does not have a formal policy on licensing and patenting of COVID-19 related technologies.	No, however the University of Sussex remains open to considering dif erent approaches for icensing and patenting of health technologies.	https://www.whatdotheyknow.com/request/701570/response/1673993/attach/html/5/FOI%2020%200250%20COVID%2019%20Health%20Technology%20Licences.xlsx.html	No patents have been granted to the University of Sussex for any COVID-19 related health technologies.	The University of Sussex does not have any plans to sign up to the Open-COVID pledge or any similar initiative.	The University of Sussex is not considering the licensing of any COVID-19 related health technology to C-TAP or MPP.	0
University of Warwick	https://www.whatdotheyknow.com/request/uaem_licensing_and_patenting_pra_34	Yes	The University has no internal strategy specifically for COVID-19 related health technologies. The University’s Technology Transfer Office, on a case by case basis, decides whether patenting/licensing would enhance the probability of getting the technology in use in society.	No.	No.	Section 1(1) (a) of the Freedom of Information Act 2000 imposes a duty on public authorities to inform the requester whether or not the information requested is held. The University has not licensed any health technologies, which were intended to relate to COVID-19. As such, the University can confirm that it does not hold the requested information.	Section 1(1) (a) of the Freedom of Information Act 2000 imposes a duty on public authorities to inform the requester whether or not the information requested is held. The University has not licensed any health technologies, which were intended to relate to COVID-19. As such, the University can confirm that it does not hold the requested information.	Section 1(1) (a) of the Freedom of Information Act 2000 imposes a duty on public authorities to inform the requester whether or not the information requested is held. The University has not licensed any health technologies, which were intended to relate to COVID-19. As such, the University can confirm that it does not hold the requested information.	Section 1(1) (a) of the Freedom of Information Act 2000 imposes a duty on public authorities to inform the requester whether or not the information requested is held. The University has not licensed any health technologies, which were intended to relate to COVID-19. As such, the University can confirm that it does not hold the requested information.	0
University of York	https://www.whatdotheyknow.com/request/701576/response/1678339/attach/html/4/F20%20457.pdf.html	Yes	Our strategy is to license and patent any COVID-19 related health technologies in the most expedient and effective way to ensure they have the maximum impact.	We do not have a formal policy specifically for licensing and patenting of COVID-19, however we do have a COVID-19 webpage describing research we are undertaking in this area: https://www.york.ac.uk/research/coronavirus-research/	No.	We currently do not have any licences specifical y for COVID-19 related health technologies.	We do not have any granted patents for COVID-19 related health technologies.	Not at this stage.	Not at this stage.	0
